# Fibulin-3 as a reliable biomarker of fibrosis in obese subjects with Metabolically Dysfunction Associated Steatotic Liver Disease

**DOI:** 10.64898/2026.01.08.26343687

**Authors:** Allen Anthony Laraño, Silvia Palmisano, Deborah Bonazza, Discipio Marina, Marica Meroni, Anna Ludovica Fracanzani, Lory S Crocè, Claudio Tiribelli, Paola Dongiovanni, Natalia Rosso, Giraudi Pablo

## Abstract

**Introduction and Objectives:** Metabolic dysfunction-associated steatotic liver disease (MASLD) affects about one-quarter of adults worldwide, and liver fibrosis is its strongest predictor of liver-related morbidity and mortality. Using combined *in-silico* screening and clinical validation, we aimed to identify circulating biomarkers associated with fibrosis progression. Fibulin-3 was identified, and its diagnostic performance was evaluated in biopsy-proven MASLD cohorts.

**Materials and Methods:** The GSE125251 RNA-seq dataset was reanalyzed to compare liver transcriptomes from MASLD subjects with minimal (F0–F1) versus moderate to advanced fibrosis (F2/F3–F4). Differentially expressed genes (DEGs) were filtered to retain plasma-secreted, protein-coding candidates. Top-ranked genes were evaluated in liver biopsies from a morbidly obese cohort (n = 65) stratified by fibrosis stage, and their plasma levels were measured via ELISA in an independent bariatric cohort (n = 225).

**Results:** Among 106 DEGs, 22 encoded plasma-circulating proteins. Six top candidates (EFEMP1, LTBP2, LUM, DPT, CHI3L1, CCL20) were prioritized. EFEMP1 (Fibulin-3) showed the strongest association with fibrosis, with significantly higher hepatic mRNA and protein expression in F2/F3–F4 versus F0–F1 (p < 0.005). Plasma Fibulin-3 levels correlated with fibrosis stage (ρ = 0.40, p < 0.0001), increasing from 9.4 ng/mL in F0–F1 to 21.7 ng/mL in F2/F3–F4. Its diagnostic performance for F ≥ 2 (AUROC = 0.78) exceeded that of APRI, FIB-4, NFS, and HSI. A combined index including Fibulin-3, HSI, platelets, and GGT increased the AUROC to 0.87 (CI: 0.79–0.92).

**Conclusions:** Plasma Fibulin-3 is notably higher in individuals with advanced MASLD and represents a promising non-invasive biomarker for liver fibrosis stratification in metabolically unhealthy obese populations.
