## Supplementary tables for "Fibulin-3 as a reliable biomarker of fibrosis in obese subjects with Metabolically Dysfunction Associated Steatotic Liver Disease"

### Sheet: Table S1
NCBI Gene ID	NCBI Gene Symbol	contrast groups	adj.pval	log2FC	up.down	Gene type	Gene description
ENSG00000006327	TNFRSF12A	moderate-early fibrosis	5.11e-10	1.0527	up-regulated	protein_coding	TNF receptor superfamily member 12A [Source:HGNC Symbol;Acc:HGNC:18152]
ENSG00000010319	SEMA3G	moderate-early fibrosis	2.46e-07	1.16321	up-regulated	protein_coding	semaphorin 3G [Source:HGNC Symbol;Acc:HGNC:30400]
ENSG00000019102	VSIG2	moderate-early fibrosis	1.63e-10	1.1725	up-regulated	protein_coding	V-set and immunoglobulin domain containing 2 [Source:HGNC Symbol;Acc:HGNC:17149]
ENSG00000044524	EPHA3	moderate-early fibrosis	5.84e-09	1.00535	up-regulated	protein_coding	EPH receptor A3 [Source:HGNC Symbol;Acc:HGNC:3387]
ENSG00000050555	LAMC3	moderate-early fibrosis	1.84e-14	1.6575	up-regulated	protein_coding	laminin subunit gamma 3 [Source:HGNC Symbol;Acc:HGNC:6494]
ENSG00000058085	LAMC2	moderate-early fibrosis	2.79e-07	1.10813	up-regulated	protein_coding	laminin subunit gamma 2 [Source:HGNC Symbol;Acc:HGNC:6493]
ENSG00000077274	CAPN6	moderate-early fibrosis	3.37e-06	1.09903	up-regulated	protein_coding	calpain 6 [Source:HGNC Symbol;Acc:HGNC:1483]
ENSG00000079931	MOXD1	moderate-early fibrosis	7.6e-15	1.68444	up-regulated	protein_coding	monooxygenase DBH like 1 [Source:HGNC Symbol;Acc:HGNC:21063]
ENSG00000087245	MMP2	moderate-early fibrosis	1.84e-12	1.04644	up-regulated	protein_coding	matrix metallopeptidase 2 [Source:HGNC Symbol;Acc:HGNC:7166]
ENSG00000091986	CCDC80	moderate-early fibrosis	8.57e-07	1.20975	up-regulated	protein_coding	coiled-coil domain containing 80 [Source:HGNC Symbol;Acc:HGNC:30649]
ENSG00000095932	SMIM24	moderate-early fibrosis	0.0268078	1.01208	up-regulated	protein_coding	small integral membrane protein 24 [Source:HGNC Symbol;Acc:HGNC:37244]
ENSG00000101210	EEF1A2	moderate-early fibrosis	0.000291289	1.42569	up-regulated	protein_coding	eukaryotic translation elongation factor 1 alpha 2 [Source:HGNC Symbol;Acc:HGNC:3192]
ENSG00000102287	GABRE	moderate-early fibrosis	1.46e-12	1.22515	up-regulated	protein_coding	gamma-aminobutyric acid type A receptor subunit epsilon [Source:HGNC Symbol;Acc:HGNC:4085]
ENSG00000102452	NALCN	moderate-early fibrosis	3.26e-14	1.23596	up-regulated	protein_coding	sodium leak channel, non-selective [Source:HGNC Symbol;Acc:HGNC:19082]
ENSG00000104435	STMN2	moderate-early fibrosis	3.19e-17	3.07146	up-regulated	protein_coding	stathmin 2 [Source:HGNC Symbol;Acc:HGNC:10577]
ENSG00000106624	AEBP1	moderate-early fibrosis	2.41e-09	1.07933	up-regulated	protein_coding	AE binding protein 1 [Source:HGNC Symbol;Acc:HGNC:303]
ENSG00000107317	PTGDS	moderate-early fibrosis	3.93e-10	1.351	up-regulated	protein_coding	prostaglandin D2 synthase [Source:HGNC Symbol;Acc:HGNC:9592]
ENSG00000109610	SOD3	moderate-early fibrosis	2.16e-07	1.05831	up-regulated	protein_coding	superoxide dismutase 3 [Source:HGNC Symbol;Acc:HGNC:11181]
ENSG00000109625	CPZ	moderate-early fibrosis	3.15e-07	1.04712	up-regulated	protein_coding	carboxypeptidase Z [Source:HGNC Symbol;Acc:HGNC:2333]
ENSG00000111341	MGP	moderate-early fibrosis	2.65e-11	1.26041	up-regulated	protein_coding	matrix Gla protein [Source:HGNC Symbol;Acc:HGNC:7060]
ENSG00000112562	SMOC2	moderate-early fibrosis	1.69e-10	1.91591	up-regulated	protein_coding	SPARC related modular calcium binding 2 [Source:HGNC Symbol;Acc:HGNC:20323]
ENSG00000113361	CDH6	moderate-early fibrosis	4.54e-10	1.12411	up-regulated	protein_coding	cadherin 6 [Source:HGNC Symbol;Acc:HGNC:1765]
ENSG00000115009	CCL20	moderate-early fibrosis	9e-09	1.52324	up-regulated	protein_coding	C-C motif chemokine ligand 20 [Source:HGNC Symbol;Acc:HGNC:10619]
ENSG00000115380	EFEMP1	moderate-early fibrosis	6.63e-13	1.61801	up-regulated	protein_coding	EGF containing fibulin extracellular matrix protein 1 [Source:HGNC Symbol;Acc:HGNC:3218]
ENSG00000116183	PAPPA2	moderate-early fibrosis	0.000575754	1.20902	up-regulated	protein_coding	pappalysin 2 [Source:HGNC Symbol;Acc:HGNC:14615]
ENSG00000117525	F3	moderate-early fibrosis	2.64e-12	1.04364	up-regulated	protein_coding	coagulation factor III, tissue factor [Source:HGNC Symbol;Acc:HGNC:3541]
ENSG00000118785	SPP1	moderate-early fibrosis	1.45e-05	1.04766	up-regulated	protein_coding	secreted phosphoprotein 1 [Source:HGNC Symbol;Acc:HGNC:11255]
ENSG00000119681	LTBP2	moderate-early fibrosis	2.37e-12	1.04839	up-regulated	protein_coding	latent transforming growth factor beta binding protein 2 [Source:HGNC Symbol;Acc:HGNC:6715]
ENSG00000119888	EPCAM	moderate-early fibrosis	1.37e-12	1.53527	up-regulated	protein_coding	epithelial cell adhesion molecule [Source:HGNC Symbol;Acc:HGNC:11529]
ENSG00000121871	SLITRK3	moderate-early fibrosis	0.0122535	-1.02032	down-regulated	protein_coding	SLIT and NTRK like family member 3 [Source:HGNC Symbol;Acc:HGNC:23501]
ENSG00000122870	BICC1	moderate-early fibrosis	2.84e-13	1.1452	up-regulated	protein_coding	BicC family RNA binding protein 1 [Source:HGNC Symbol;Acc:HGNC:19351]
ENSG00000124766	SOX4	moderate-early fibrosis	6.18e-14	1.06602	up-regulated	protein_coding	SRY-box transcription factor 4 [Source:HGNC Symbol;Acc:HGNC:11200]
ENSG00000124875	CXCL6	moderate-early fibrosis	7.39e-14	1.64235	up-regulated	protein_coding	C-X-C motif chemokine ligand 6 [Source:HGNC Symbol;Acc:HGNC:10643]
ENSG00000125398	SOX9	moderate-early fibrosis	2.4e-14	1.3344	up-regulated	protein_coding	SRY-box transcription factor 9 [Source:HGNC Symbol;Acc:HGNC:11204]
ENSG00000127022	CANX	moderate-early fibrosis	0.0335974	-1.61345	down-regulated	protein_coding	calnexin [Source:HGNC Symbol;Acc:HGNC:1473]
ENSG00000131080	EDA2R	moderate-early fibrosis	9.9e-12	1.5433	up-regulated	protein_coding	ectodysplasin A2 receptor [Source:HGNC Symbol;Acc:HGNC:17756]
ENSG00000132698	RAB25	moderate-early fibrosis	7.51e-06	1.06955	up-regulated	protein_coding	RAB25, member RAS oncogene family [Source:HGNC Symbol;Acc:HGNC:18238]
ENSG00000133048	CHI3L1	moderate-early fibrosis	0.000243219	1.16036	up-regulated	protein_coding	chitinase 3 like 1 [Source:HGNC Symbol;Acc:HGNC:1932]
ENSG00000133636	NTS	moderate-early fibrosis	6.39e-06	1.0902	up-regulated	protein_coding	neurotensin [Source:HGNC Symbol;Acc:HGNC:8038]
ENSG00000133800	LYVE1	moderate-early fibrosis	3.16e-06	-1.06076	down-regulated	protein_coding	lymphatic vessel endothelial hyaluronan receptor 1 [Source:HGNC Symbol;Acc:HGNC:14687]
ENSG00000134258	VTCN1	moderate-early fibrosis	5.03e-09	1.181	up-regulated	protein_coding	V-set domain containing T cell activation inhibitor 1 [Source:HGNC Symbol;Acc:HGNC:28873]
ENSG00000134769	DTNA	moderate-early fibrosis	1.84e-14	1.41078	up-regulated	protein_coding	dystrobrevin alpha [Source:HGNC Symbol;Acc:HGNC:3057]
ENSG00000134873	CLDN10	moderate-early fibrosis	8.55e-08	1.01387	up-regulated	protein_coding	claudin 10 [Source:HGNC Symbol;Acc:HGNC:2033]
ENSG00000135480	KRT7	moderate-early fibrosis	6.95e-10	1.25435	up-regulated	protein_coding	keratin 7 [Source:HGNC Symbol;Acc:HGNC:6445]
ENSG00000137077	CCL21	moderate-early fibrosis	6.03e-08	1.12135	up-regulated	protein_coding	C-C motif chemokine ligand 21 [Source:HGNC Symbol;Acc:HGNC:10620]
ENSG00000137269	LRRC1	moderate-early fibrosis	2.96e-09	1.10757	up-regulated	protein_coding	leucine rich repeat containing 1 [Source:HGNC Symbol;Acc:HGNC:14307]
ENSG00000137673	MMP7	moderate-early fibrosis	1.05e-09	1.47586	up-regulated	protein_coding	matrix metallopeptidase 7 [Source:HGNC Symbol;Acc:HGNC:7174]
ENSG00000137731	FXYD2	moderate-early fibrosis	2.31e-07	1.09091	up-regulated	protein_coding	FXYD domain containing ion transport regulator 2 [Source:HGNC Symbol;Acc:HGNC:4026]
ENSG00000137819	PAQR5	moderate-early fibrosis	5.44e-12	1.01683	up-regulated	protein_coding	progestin and adipoQ receptor family member 5 [Source:HGNC Symbol;Acc:HGNC:29645]
ENSG00000138131	LOXL4	moderate-early fibrosis	3.09e-15	1.51757	up-regulated	protein_coding	lysyl oxidase like 4 [Source:HGNC Symbol;Acc:HGNC:17171]
ENSG00000139329	LUM	moderate-early fibrosis	5.4e-13	1.23634	up-regulated	protein_coding	lumican [Source:HGNC Symbol;Acc:HGNC:6724]
ENSG00000140092	FBLN5	moderate-early fibrosis	5.14e-16	1.05869	up-regulated	protein_coding	fibulin 5 [Source:HGNC Symbol;Acc:HGNC:3602]
ENSG00000140937	CDH11	moderate-early fibrosis	2.35e-05	1.00108	up-regulated	protein_coding	cadherin 11 [Source:HGNC Symbol;Acc:HGNC:1750]
ENSG00000141429	GALNT1	moderate-early fibrosis	0.0369161	-1.08439	down-regulated	protein_coding	polypeptide N-acetylgalactosaminyltransferase 1 [Source:HGNC Symbol;Acc:HGNC:4123]
ENSG00000143196	DPT	moderate-early fibrosis	2.7e-14	1.36401	up-regulated	protein_coding	dermatopontin [Source:HGNC Symbol;Acc:HGNC:3011]
ENSG00000145850	TIMD4	moderate-early fibrosis	0.00115871	-1.25126	down-regulated	protein_coding	T cell immunoglobulin and mucin domain containing 4 [Source:HGNC Symbol;Acc:HGNC:25132]
ENSG00000146038	DCDC2	moderate-early fibrosis	3.99e-12	1.12006	up-regulated	protein_coding	doublecortin domain containing 2 [Source:HGNC Symbol;Acc:HGNC:18141]
ENSG00000147257	GPC3	moderate-early fibrosis	4.84e-08	1.66871	up-regulated	protein_coding	glypican 3 [Source:HGNC Symbol;Acc:HGNC:4451]
ENSG00000148180	GSN	moderate-early fibrosis	1.54e-13	1.32623	up-regulated	protein_coding	gelsolin [Source:HGNC Symbol;Acc:HGNC:4620]
ENSG00000150594	ADRA2A	moderate-early fibrosis	3.93e-10	1.35317	up-regulated	protein_coding	adrenoceptor alpha 2A [Source:HGNC Symbol;Acc:HGNC:281]
ENSG00000154096	THY1	moderate-early fibrosis	1.31e-12	1.51101	up-regulated	protein_coding	Thy-1 cell surface antigen [Source:HGNC Symbol;Acc:HGNC:11801]
ENSG00000154654	NCAM2	moderate-early fibrosis	4.65e-10	-1.49842	down-regulated	protein_coding	neural cell adhesion molecule 2 [Source:HGNC Symbol;Acc:HGNC:7657]
ENSG00000156510	HKDC1	moderate-early fibrosis	1.33e-10	1.86834	up-regulated	protein_coding	hexokinase domain containing 1 [Source:HGNC Symbol;Acc:HGNC:23302]
ENSG00000162366	PDZK1IP1	moderate-early fibrosis	1.9e-11	1.72217	up-regulated	protein_coding	PDZK1 interacting protein 1 [Source:HGNC Symbol;Acc:HGNC:16887]
ENSG00000162552	WNT4	moderate-early fibrosis	2.11e-07	1.00109	up-regulated	protein_coding	Wnt family member 4 [Source:HGNC Symbol;Acc:HGNC:12783]
ENSG00000163739	CXCL1	moderate-early fibrosis	1.64e-11	1.48279	up-regulated	protein_coding	C-X-C motif chemokine ligand 1 [Source:HGNC Symbol;Acc:HGNC:4602]
ENSG00000164692	COL1A2	moderate-early fibrosis	2.69e-12	1.10554	up-regulated	protein_coding	collagen type I alpha 2 chain [Source:HGNC Symbol;Acc:HGNC:2198]
ENSG00000165841	CYP2C19	moderate-early fibrosis	4.95e-05	-1.1155	down-regulated	protein_coding	cytochrome P450 family 2 subfamily C member 19 [Source:HGNC Symbol;Acc:HGNC:2621]
ENSG00000167105	TMEM92	moderate-early fibrosis	7.79e-06	1.15091	up-regulated	protein_coding	transmembrane protein 92 [Source:HGNC Symbol;Acc:HGNC:26579]
ENSG00000168743	NPNT	moderate-early fibrosis	2.24e-06	1.09683	up-regulated	protein_coding	nephronectin [Source:HGNC Symbol;Acc:HGNC:27405]
ENSG00000169429	CXCL8	moderate-early fibrosis	9.55e-11	1.59031	up-regulated	protein_coding	C-X-C motif chemokine ligand 8 [Source:HGNC Symbol;Acc:HGNC:6025]
ENSG00000170323	FABP4	moderate-early fibrosis	0.000112979	1.09261	up-regulated	protein_coding	fatty acid binding protein 4 [Source:HGNC Symbol;Acc:HGNC:3559]
ENSG00000172201	ID4	moderate-early fibrosis	5.03e-09	1.2383	up-regulated	protein_coding	inhibitor of DNA binding 4 [Source:HGNC Symbol;Acc:HGNC:5363]
ENSG00000172348	RCAN2	moderate-early fibrosis	0.00149333	1.20142	up-regulated	protein_coding	regulator of calcineurin 2 [Source:HGNC Symbol;Acc:HGNC:3041]
ENSG00000172724	CCL19	moderate-early fibrosis	5.54e-07	1.35261	up-regulated	protein_coding	C-C motif chemokine ligand 19 [Source:HGNC Symbol;Acc:HGNC:10617]
ENSG00000179913	B3GNT3	moderate-early fibrosis	5.34e-08	1.14638	up-regulated	protein_coding	UDP-GlcNAc:betaGal beta-1,3-N-acetylglucosaminyltransferase 3 [Source:HGNC Symbol;Acc:HGNC:13528]
ENSG00000182836	PLCXD3	moderate-early fibrosis	2.6e-14	1.22264	up-regulated	protein_coding	phosphatidylinositol specific phospholipase C X domain containing 3 [Source:HGNC Symbol;Acc:HGNC:31822]
ENSG00000184292	TACSTD2	moderate-early fibrosis	8.19e-09	1.19303	up-regulated	protein_coding	tumor associated calcium signal transducer 2 [Source:HGNC Symbol;Acc:HGNC:11530]
ENSG00000186340	THBS2	moderate-early fibrosis	7.6e-15	1.16447	up-regulated	protein_coding	thrombospondin 2 [Source:HGNC Symbol;Acc:HGNC:11786]
ENSG00000187288	CIDEC	moderate-early fibrosis	0.000357065	1.06471	up-regulated	protein_coding	cell death inducing DFFA like effector c [Source:HGNC Symbol;Acc:HGNC:24229]
ENSG00000188257	PLA2G2A	moderate-early fibrosis	0.00337456	1.25362	up-regulated	protein_coding	phospholipase A2 group IIA [Source:HGNC Symbol;Acc:HGNC:9031]
ENSG00000198074	AKR1B10	moderate-early fibrosis	3.6e-09	2.15697	up-regulated	protein_coding	aldo-keto reductase family 1 member B10 [Source:HGNC Symbol;Acc:HGNC:382]
ENSG00000198542	ITGBL1	moderate-early fibrosis	3.19e-17	1.86324	up-regulated	protein_coding	integrin subunit beta like 1 [Source:HGNC Symbol;Acc:HGNC:6164]
ENSG00000203747	FCGR3A	moderate-early fibrosis	0.0183977	-1.05211	down-regulated	protein_coding	Fc gamma receptor IIIa [Source:HGNC Symbol;Acc:HGNC:3619]
ENSG00000204569	PPP1R10	moderate-early fibrosis	0.00668147	-1.1604	down-regulated	protein_coding	protein phosphatase 1 regulatory subunit 10 [Source:HGNC Symbol;Acc:HGNC:9284]
ENSG00000206052	DOK6	moderate-early fibrosis	3.9e-05	-1.49013	down-regulated	protein_coding	docking protein 6 [Source:HGNC Symbol;Acc:HGNC:28301]
ENSG00000206308	HLA-DRA	moderate-early fibrosis	0.0435209	-2.22082	down-regulated	protein_coding	major histocompatibility complex, class II, DR alpha [Source:HGNC Symbol;Acc:HGNC:4947]
ENSG00000211897	IGHG3	moderate-early fibrosis	0.00203127	1.27342	up-regulated	IG_C_gene	immunoglobulin heavy constant gamma 3 (G3m marker) [Source:HGNC Symbol;Acc:HGNC:5527]
ENSG00000224320	HLA-A	moderate-early fibrosis	0.0481268	1.58148	up-regulated	protein_coding	major histocompatibility complex, class I, A [Source:HGNC Symbol;Acc:HGNC:4931]
ENSG00000229215	HLA-A	moderate-early fibrosis	0.0481268	1.58148	up-regulated	protein_coding	major histocompatibility complex, class I, A [Source:HGNC Symbol;Acc:HGNC:4931]
ENSG00000230726	HLA-DRA	moderate-early fibrosis	0.0435209	-2.22082	down-regulated	protein_coding	major histocompatibility complex, class II, DR alpha [Source:HGNC Symbol;Acc:HGNC:4947]
ENSG00000231679	HLA-DRB3	moderate-early fibrosis	0.0228959	1.95596	up-regulated	protein_coding	major histocompatibility complex, class II, DR beta 3 [Source:HGNC Symbol;Acc:HGNC:4951]
ENSG00000234794	HLA-DRA	moderate-early fibrosis	0.0435209	-2.22082	down-regulated	protein_coding	major histocompatibility complex, class II, DR alpha [Source:HGNC Symbol;Acc:HGNC:4947]
ENSG00000237988	OR2I1P	moderate-early fibrosis	1.63e-10	1.48955	up-regulated	protein_coding	olfactory receptor family 2 subfamily I member 1 pseudogene [Source:HGNC Symbol;Acc:HGNC:8258]
ENSG00000256937	KRT17P8	moderate-early fibrosis	2.08e-06	-1.29672	down-regulated	processed_pseudogene	keratin 17 pseudogene 8 [Source:HGNC Symbol;Acc:HGNC:50726]
ENSG00000257411		moderate-early fibrosis	0.0396502	-1.21919	down-regulated	protein_coding	novel protein
ENSG00000262655	SPON1	moderate-early fibrosis	7.39e-11	1.11081	up-regulated	protein_coding	spondin 1 [Source:HGNC Symbol;Acc:HGNC:11252]
ENSG00000264230	ANXA8L1	moderate-early fibrosis	0.000154835	1.0242	up-regulated	protein_coding	annexin A8 like 1 [Source:HGNC Symbol;Acc:HGNC:23334]
ENSG00000265107	GJA5	moderate-early fibrosis	1.79e-08	1.08359	up-regulated	protein_coding	gap junction protein alpha 5 [Source:HGNC Symbol;Acc:HGNC:4279]
ENSG00000272398	CD24	moderate-early fibrosis	8.36e-12	1.19698	up-regulated	protein_coding	CD24 molecule [Source:HGNC Symbol;Acc:HGNC:1645]
ENSG00000273793	DUSP8	moderate-early fibrosis	0.000627466	1.06868	up-regulated	protein_coding	dual specificity phosphatase 8 [Source:HGNC Symbol;Acc:HGNC:3074]
ENSG00000276370	PRAMEF33	moderate-early fibrosis	0.00389187	1.21009	up-regulated	protein_coding	PRAME family member 33 [Source:HGNC Symbol;Acc:HGNC:49193]
ENSG00000280830	ADI1	moderate-early fibrosis	0.0221936	1.2866	up-regulated	protein_coding	acireductone dioxygenase 1 [Source:HGNC Symbol;Acc:HGNC:30576]
ENSG00000281991	TMEM265	moderate-early fibrosis	0.0367273	1.08055	up-regulated	protein_coding	transmembrane protein 265 [Source:HGNC Symbol;Acc:HGNC:51241]
ENSG00000282651	IGHV5-10-1	moderate-early fibrosis	0.0101485	1.19669	up-regulated	IG_V_gene	immunoglobulin heavy variable 5-10-1 [Source:HGNC Symbol;Acc:HGNC:5661]
ENSG00000285815	GET1-SH3BGR	moderate-early fibrosis	0.0180712	-1.3754	down-regulated	protein_coding	GET1-SH3BGR readthrough [Source:HGNC Symbol;Acc:HGNC:54635]

### Sheet: Table S2
	CPF Cohort
	Variable	F0-F1	F2-F3-F4	P value (non-parametric)
		(Minimal Fibrosis)	(Moderate/Advanced Fibrosis) n=30
		n=30	n=30
	Age (years)	48.8 ± 13.01	54.6 ± 11.0	0.08
	Sex (Female)	9 (30%)	13 (43%)	0.42
	BMI (kg/m2)	29.6 ± 5.7	28.29 ± 3.4	0.9
	Fasting Glucose (mg/dL)	92.2 ± 10.7	104.0 ± 24.2	<0.03*
	T2DM (yes)	22 (73%)	17 (56%)	0.31
	AST (U/L)	29.4 ± 9.3	34.0 ± 18.8	0.61
	ALT (U/L)	43.1 ± 18.0	46.5 ± 25.2	0.97
	GGT (U/L)	75.4 ± 80.0	66.9 ± 78.2	0.51
	Platelets (X109/L)	259.0 ± 64.7	247.9 ± 60.1	0.64
	Total Cholesterol (mg/dL)	190.0 ± 48.17	191.0 ± 38.8	0.88
	HDL Cholesterol (mg/dL)	54.9 ± 13.9	53.2 ± 12.7	0.45
	Triglycerides (mg/dL)	116.3 ± 53.8	123.1 ± 57.4	0.68
	AST/ALT	0.80 ± 0.42	0.82 ± 0.3	0.42
	APRI	0.31 ± 0.15	0.38 ± 0.27	0.75
	FIB4	0.97 ± 0.56	1.27 ± 1.04	0.09
	FLI	60.1 ± 28.6	60.22 ± 26.35	>0.99
	Data are shown as mean ± SD for continuous variables, number (%) for binary variables, and frequency for categorical variables. ANOVA was used to test for significant differences within continuous variables that were normally distributed while Kruskal-Wallis with Dunn post-test when not normally distributed. Chi-Square test was used for categorical variables. ***significant at p < 0.001, **signif…

### Sheet: Table S3
	MO Combined Cohort
	XY = 225	X= [FLBN-3]		X= Fibrosis Kleiner Score
	Parameter (Y)	Rho	p Value	Rho	p Value
	Fibrosis Score	0.4	<0.0001****	-	-
	Fasting Glucose	0.14	0.02*	0.24	<0.001***
	AST	0.04	0.51	0.15	0.02*
	ALT	0.12	0.08	0.19	0.003**
	GGT	0.21	0.002**	0.31	<0.001***
	Platelets	-0.19	0.004**	-0.24	<0.001***
	Total Cholesterol	0.007	0.91	-0.05	0.44
	Triglycerides	0.002	0.98	0.13	0.04*
	Steatosis Score	0.12	0.07	0.24	<0.0001***
	Lobular inflammation score	0.19	0.05*	0.3	0.001**
	Portal inflammation score	0.008	0.9345	0.2	0.03*
	Ballooning	0.04	0.55	0.18	0.008**
	AST/ALT	-0.034	0.61	-0.1	0.15
	APRI	0.23	<0.001***	0.32	<0.0001***
	FIB4	0.14	0.04*	0.23	<0.0001***
	FORNS	0.18	0.01*	0.31	<0.0001***
	HSI	0.13	0.06*	0.24	<0.0001***

### Sheet: Table S4
NCBI Gene Symbol		NCBI Gene ID	Forward Primer (5'-3')	Reverse Primer(5'-3')
CCL20		ENSG00000115009	AGCCCAAGAACAGAAAGAACCT	TTGGACAAGTCCAGTGAGGC
EFEMP1		ENSG00000115380	GTGCTGTGCAAGGAACTCTG	CCGTCAGTGCATTGCGTGTA
LTBP2		ENSG00000119681	CCATCCCTGACAAGGGTGAC	AGCAGTGTCAAGACAGTAAGGATT
CHI3L1		ENSG00000133048	AAGCGTCAAAAGCAAGGTGC	CACAGAAGGAGCCCTGGAAG
LUM		ENSG00000139329	AGCAGTGTCAAGACAGTAAGGATT	GCCACTGGTACCACCAATCA
FBLN5		ENSG00000140092	TCTTCTCGCCTTCGCATCTC	ATTCGTGCACTGTGCCTGT
DPT		ENSG00000143196	AGGTGCCCATATTCCTGCTG	CTTCCACTGGCGATCCCTTT
SPON1		ENSG00000262655	CCGGATCCAGGTGTTTTGGA	TGTACGATGCTGGCCTTCAG
TUB1A1		ENSG00000266658	AACGCCACCCTCTCTGTCCA	GCCGACACCAGGTGGTTGAG
RPLP0		ENSG00000089157	TGGTCATCCAGCAGGTGTTCGA	ACAGACACTGGCAACATTGCGG
